# Identification of amino acid metabolism-related biomarkers in liver fibrosis: a transcriptomic analysis with experimental validation

**DOI:** 10.64898/2026.05.17.26353417

**Authors:** Z Liu, X. Liu

## Abstract

**Background:** Liver fibrosis (LF) represents a pivotal pathological phase in the advancement of chronic liver disorders toward cirrhosis. Amino acid metabolism reprogramming plays a pivotal role in its pathogenesis, yet the underlying molecular mechanisms remain incompletely understood.

**Methods:** Integrating three public datasets (GSE14323, GSE84044, and GSE136103) with amino acid metabolism-related gene sets, we performed consensus clustering, machine learning algorithms, functional enrichment analysis, immune microenvironment composition, regulatory network construction, and drug prediction.

**Results:** Fibrotic samples were classified into two amino acid metabolism-related subtypes with distinct immune landscapes and functional phenotypes. Through integrated analysis of differentially expressed genes (DEGs) common to both subtypes, fibrotic versus control comparisons, and amino acid metabolism–related gene sets, four biomarkers -- GSTP1, LDHB, OXCT1, and PTGDS--were identified. These biomarkers were enriched in pathways related to epithelial–mesenchymal transition, interferon responses, and TNFα/NF-κB signaling. Notably, GSTP1 and LDHB positively correlated with M1 macrophage infiltration and negatively with regulatory T cell abundance. Single-cell transcriptomic analysis revealed that cholangiocytes expressed all four biomarkers with elevated levels in fibrosis and interacted with macrophages/mesenchymal cells via MIF-CD74/CXCR4. Regulatory network analysis highlighted key modulators, including MALAT1, hsa-miR-3163, OXCT1, SMAD4, and RELA. Furthermore, 5-fluorouracil was predicted as a multi-target compound, with the strongest predicted binding affinity for OXCT1. *In vitro* validation confirmed the upregulation of GSTP1 and LDHB, aligning with the bioinformatics findings.

**Conclusion:** This study identified four amino acid metabolism-related biomarkers, revealing immune heterogeneity and cholangiocyte-centered intercellular communication in LF. These findings establish a foundation for biomarker-based diagnosis, subtype-guided patient stratification, and the development of cell-type-specific therapeutic strategies in LF.
