## Supplementary material for "Identification of amino acid metabolism-related biomarkers in liver fibrosis: a transcriptomic analysis with experimental validation": Table S1.xlsx

### Sheet: Sheet1
Table S1 List of primers sequence
primer	sequence
GAPDH-f	CTGGGCTACACTGAGCACC
GAPDH-r	AAGTGGTCGTTGAGGGCAATG
GSTP1-F	CCCTACACCGTGGTCTATTTCC
GSTP1-R	CAGGAGGCTTTGAGTGAGC
LDHB-F	CCTCAGATCGTCAAGTACAGTCC
LDHB-R	ATCACGCGGTGTTTGGGTAAT
OXCT1-F	TGGAGATGACGTAAGGGAACG
OXCT1-R	GGAGAGGGATTCCTATGCCCA
PTGDS-F	AGCACCTACTCCGTGTCAGT
PTGDS-R	TGGGTTCGGCTGTAGAGGG
