## Supplementary material for "Identification of amino acid metabolism-related biomarkers in liver fibrosis: a transcriptomic analysis with experimental validation": Table S2.xlsx

### Sheet: GSEA_Hallmark_logFC
Table S2 List of Hallmark pathway in gene set enrichment analysis (GSEA) of two subtypes
ID	Description	setSize	enrichmentScore	NES	pvalue	p.adjust	qvalue	rank	leading_edge	core_enrichment
HALLMARK_XENOBIOTIC_METABOLISM	HALLMARK_XENOBIOTIC_METABOLISM	187	-0.80557	-2.69107	1e-10	6.25e-10	3.28947368421053e-10	1472	tags=65%, list=12%, signal=58%	CROT/PROS1/ADH5/NFS1/ABCC3/COMT/CRP/LONP1/ACO2/PAPSS2/CYFIP2/KYNU/GSTM4/PINK1/GSTO1/PMM1/NINJ1/ACOX1/ECH1/ALDH9A1/NDRG2/IGFBP1/SLC35B1/CNDP2/MAN1A1/ACP2/VNN1/CFB/BLVRB/TPST1/LPIN2/TMBIM6/DDC/GSR/CYB5A/IGF1/LCAT/BPHL/SHMT2/RBP4/UGDH/CYP26A1/TMEM176B/VTN/AKR1C2/AKR1C3/RETSAT/APOE/DHRS1/FABP1/MAOA/ABHD6/MCCC2/GSTA3/CDA/GCLC/ALDH2/IDH1/CYP27A1/SLC46A3/PTS/CAT/HGFAC/SLC35D1/GABARAPL1/CYP2E1/GCKR/ABCC2…
HALLMARK_ALLOGRAFT_REJECTION	HALLMARK_ALLOGRAFT_REJECTION	195	0.599786339634658	2.53844340969177	1e-10	6.25e-10	3.28947368421053e-10	1154	tags=37%, list=9%, signal=34%	ITK/MMP9/CCL19/CD2/CXCL13/CAPG/IL6/HCLS1/CD3D/IL1B/F2R/CCL2/CCND3/CCL5/LCK/GPR65/GZMA/PTPRC/HLA-DQA1/CCR2/ITGB2/CCR1/CD8A/LCP2/IL2RG/TRAT1/FLNA/NCF4/CD96/TLR1/SOCS5/FGR/HLA-DOB/HLA-DMA/TIMP1/GBP2/STAB1/IL18RAP/STAT4/IL18/IFNGR2/IGSF6/DEGS1/CD247/THY1/CD3E/IL16/INHBA/CCR5/ELF4/PRKCB/CD86/LYN/CD79A/CCL4/HIF1A/ICAM1/CD74/HDAC9/SIT1/CTSS/CD40LG/HLA-E/CCL11/LIF/CD3G/IFNAR2/BCL10/SRGN/HLA-DMB/IL7/ABI1/…
HALLMARK_FATTY_ACID_METABOLISM	HALLMARK_FATTY_ACID_METABOLISM	146	-0.775243	-2.53232	1e-10	6.25e-10	3.28947368421053e-10	1319	tags=60%, list=11%, signal=54%	CRAT/MLYCD/CD1D/ACO2/FASN/LDHA/HCCS/ODC1/ACOT8/MGLL/ACOX1/ECH1/ALDH9A1/ACADVL/UROS/SDHC/DLD/SDHA/VNN1/NTHL1/HSD17B11/CPOX/ACOT2/SUCLG1/ACSL4/ACADS/BPHL/AUH/MDH1/CPT1A/HADHB/UBE2L6/GPD1/ALDH1A1/UGDH/ACAA2/PRDX6/MDH2/RETSAT/ALDH3A2/FABP1/HSDL2/MAOA/FH/DECR1/DHCR24/IDH1/ACAA1/ADIPOR2/SUCLG2/PTS/ALAD/HMGCL/CRYZ/GABARAPL1/CPT2/HSD17B10/ECI1/CYP4A22/ACSL1/EPHX1/HSD17B4/ECHS1/HAO2/ACSL5/CYP4A11/CBR1/HAD…
HALLMARK_BILE_ACID_METABOLISM	HALLMARK_BILE_ACID_METABOLISM	101	-0.792761	-2.49295	1e-10	6.25e-10	3.28947368421053e-10	1479	tags=64%, list=12%, signal=57%	NEDD4/CROT/GNPAT/PEX12/SULT1B1/FDXR/MLYCD/RXRA/ALDH9A1/PEX11A/NR1H4/PEX7/PEX13/ABCA1/AR/SOD1/ABCA5/LONP2/HSD17B11/PAOX/SLC23A2/GCLM/IDH2/BBOX1/ALDH1A1/PEX19/GSTK1/AMACR/GC/TTR/RETSAT/SLC22A18/ISOC1/DHCR24/IDH1/ABCD3/CYP27A1/HSD3B1/NR1I2/SCP2/ABCA8/ABCA6/CAT/APOA1/ACSL1/NR0B2/HSD17B4/ACSL5/PIPOX/PHYH/PECR/PXMP2/SERPINA6/ALDH8A1/AGXT/AQP9/HAO1/EPHX2/HSD17B6/DIO1/SLC27A5/SLC27A2/CYP39A1/GNMT/AKR1D1
HALLMARK_OXIDATIVE_PHOSPHORYLATION	HALLMARK_OXIDATIVE_PHOSPHORYLATION	184	-0.731657	-2.44207	1e-10	6.25e-10	3.28947368421053e-10	1997	tags=65%, list=16%, signal=55%	NDUFB4/COX6B1/COX7A2/COX8A/NDUFA6/MRPS12/MFN2/NDUFS4/COX6C/SURF1/NDUFB7/NDUFC1/PDHA1/TCIRG1/AFG3L2/TIMM17A/DLST/VDAC1/MTX2/SDHD/MTRF1/MRPS30/COX6A1/NDUFS3/BDH2/PRDX3/NDUFS6/COX17/NDUFB2/SLC25A5/NDUFA7/ATP6V0B/CYC1/COX5B/SLC25A11/NDUFB6/HADHA/ACO2/GPX4/IMMT/NDUFS8/LDHA/CYCS/MRPS22/HCCS/NDUFA9/COX5A/SLC25A4/GPI/ABCB7/POLR2F/UQCRFS1/ISCA1/PDHX/ECH1/COX7B/UQCRQ/UQCRC2/SDHB/TIMM13/ACADVL/NDUFB5/MRPL35…
HALLMARK_EPITHELIAL_MESENCHYMAL_TRANSITION	HALLMARK_EPITHELIAL_MESENCHYMAL_TRANSITION	194	0.574064265587768	2.43190264841329	1e-10	6.25e-10	3.28947368421053e-10	1183	tags=38%, list=10%, signal=35%	PTX3/MGP/MMP2/GREM1/FSTL3/COL6A3/SPP1/COL1A2/EMP3/POSTN/CAPG/MYL9/TPM4/IL6/PMP22/GLIPR1/CD44/FBN1/VIM/VCAN/LOXL1/SERPINE2/MATN2/TAGLN/COL4A2/PFN2/COL3A1/LGALS1/COL6A2/CXCL1/CDH11/FLNA/BASP1/TGFBR3/GAS1/SPARC/DPYSL3/GJA1/FBLN5/COL5A2/QSOX1/TIMP1/THBS2/LAMA2/MMP1/DAB2/COL5A1/SERPINE1/TPM2/FSTL1/FAP/ITGAV/FMOD/THY1/INHBA/WIPF1/FBLN1/ACTA2/CXCL8/PMEPA1/COL1A1/SLIT2/SFRP1/TNFAIP3/NID2/TFPI2/SERPINH1/C…
HALLMARK_PEROXISOME	HALLMARK_PEROXISOME	99	-0.702058	-2.19942	1e-10	6.25e-10	3.28947368421053e-10	1524	tags=47%, list=12%, signal=42%	PRDX1/GNPAT/CRAT/FIS1/MLYCD/PEX5/SLC25A4/ACOT8/ACOX1/ECH1/CADM1/ALDH9A1/PEX11A/PEX13/SOD1/LONP2/HSD17B11/ACSL4/SLC23A2/IDH2/ALDH1A1/GSTK1/TTR/RETSAT/ISOC1/DHCR24/IDH1/ACAA1/ABCB1/ABCD3/NR1I2/SCP2/HMGCL/CAT/ACSL1/HSD17B4/HAO2/ACSL5/ECI2/DHRS3/CTPS1/EHHADH/SERPINA6/ABCB4/EPHX2/DIO1/SLC27A2
HALLMARK_ADIPOGENESIS	HALLMARK_ADIPOGENESIS	173	-0.652128	-2.15735	1e-10	6.25e-10	3.28947368421053e-10	1544	tags=51%, list=13%, signal=46%	COX6A1/NDUFS3/PRDX3/GPX3/SAMM50/CRAT/STOM/GADD45A/SCARB1/CYC1/RMDN3/DBT/ACO2/GPX4/IMMT/ANGPTL4/PFKFB3/ENPP2/ARAF/TALDO1/APLP2/MGLL/ACOX1/ORM1/ECH1/COX7B/UQCRQ/SDHB/BCL2L13/C3/SLC25A1/CMPK1/COQ3/GHITM/NDUFAB1/GRPEL1/UQCR11/SDHC/DLD/ABCA1/SOD1/UQCRC1/TOB1/SUCLG1/PREB/ACADS/CD302/DNAJB9/MRPL15/GBE1/COQ9/BCKDHA/ACAA2/MTCH2/SOWAHC/SLC25A10/MDH2/GPHN/RETSAT/APOE/ELOVL6/DHCR7/MCCC1/DECR1/ALDH2/IDH1/ADIP…
HALLMARK_APICAL_JUNCTION	HALLMARK_APICAL_JUNCTION	178	0.456082711998359	1.9283803154653	2.9142049200978e-08	1.4571024600489e-07	7.66896031604685e-08	2285	tags=35%, list=19%, signal=29%	MMP9/MMP2/PECAM1/MYL9/ADAMTS5/RAC2/FBN1/VCAN/ADAM9/PTPRC/EPB41L2/JAM3/EVL/CDH11/VWF/RRAS/ICAM2/ARHGEF6/AKT3/MSN/SDC3/THY1/ZYX/ARPC2/CD86/TRAF1/ICAM1/MPZL1/CAP1/VCL/CLDN5/STX4/SLIT2/CD34/ACTG2/ACTN4/COL16A1/GNAI2/VCAM1/NFASC/RHOF/MYH10/TSC1/ALOX15B/PARVA/PLCG1/RSU1/ACTB/TNFRSF11B/ACTG1/CD209/CX3CL1/MYH9/RASA1/LAMB3/ITGA10/SKAP2/CDH6/SYK/YWHAH/CNN2/ITGA3/MPZL2
HALLMARK_INFLAMMATORY_RESPONSE	HALLMARK_INFLAMMATORY_RESPONSE	193	0.447215198683288	1.90330070927393	2.68101044162922e-08	1.4571024600489e-07	7.66896031604685e-08	2548	tags=45%, list=21%, signal=36%	CD69/EMP3/RASGRP1/CCR7/PTPRE/SEMA4D/IL7R/IL6/GPR183/CD48/IL1B/CCL2/CCL5/LCK/LCP2/EDN1/SELL/C5AR1/TLR1/GABBR1/C3AR1/SRI/SLAMF1/TIMP1/CALCRL/CXCR6/PDE4B/STAB1/IL18RAP/SERPINE1/IL18/IFNGR2/IL10RA/SELE/INHBA/HAS2/F3/CXCL8/RHOG/LYN/HIF1A/ICAM1/IL18R1/BTG2/TPBG/NFKB1/ADORA2B/LIF/SCARF1/CHST2/ABI1/ITGA5/OSMR/LPAR1/GP1BA/KCNA3/HBEGF/PLAUR/CCL22/EBI3/AXL/IL2RB/FPR1/RGS16/CX3CL1/AHR/OLR1/TLR2/TNFAIP6/PTGER…
HALLMARK_TNFA_SIGNALING_VIA_NFKB	HALLMARK_TNFA_SIGNALING_VIA_NFKB	197	0.40879005070023	1.72292970554835	3.19530412192977e-06	1.45241096451353e-05	7.64426823428174e-06	1443	tags=29%, list=12%, signal=26%	PTX3/BCL2A1/GFPT2/CD69/TNFAIP8/PTPRE/IL7R/IL6/GPR183/IL1B/CCL2/CD44/CCL5/BIRC3/EDN1/CXCL1/SERPINB2/MARCKS/DRAM1/IER5/TNFAIP2/CXCL3/PDE4B/DENND5A/SERPINE1/JAG1/IL18/IFNGR2/PLAU/TRIP10/INHBA/SLC2A6/F3/SLC2A3/TRAF1/PLK2/CCL4/ICAM1/BTG2/NFKB1/TNIP2/PMEPA1/DUSP4/CD83/NFKBIE/LIF/FUT4/TNFAIP3/PLEK/FJX1/DUSP2/PPP1R15A/STAT5A/SMAD3/BTG1/EGR2/HBEGF/PLAUR
HALLMARK_GLYCOLYSIS	HALLMARK_GLYCOLYSIS	187	-0.501533	-1.67541	2.22354086053352e-05	9.26475358555635e-05	4.87618609766124e-05	2088	tags=34%, list=17%, signal=29%	NOL3/B3GNT3/CLDN3/RBCK1/HSPA5/GFPT1/ABCB6/EXT2/MPI/GLRX/NSDHL/COPB2/GALK1/PGAM1/GMPPA/P4HA1/ANGPTL4/LDHA/FAM162A/PLOD1/TALDO1/TGFBI/ALDH9A1/AURKA/AKR1A1/SDHC/DLD/IRS2/SOD1/TPST1/CYB5A/PHKA2/ALDH7A1/IL13RA1/LHPP/MDH1/PKP2/SLC37A4/GUSB/GALE/SLC35A3/PLOD2/SLC25A10/MDH2/UGP2/GLCE/GCLC/SDC1/IDH1/AK4/ALDOB/GNE/PFKFB1/AGL/PYGL/ANG/NT5E/GOT2/SLC25A13/PC/SDC2/GOT1/GYS2/CTH
HALLMARK_COAGULATION	HALLMARK_COAGULATION	137	-0.536711	-1.74077	3.10058785335943e-05	0.000119253378975363	6.27649363028225e-05	1273	tags=38%, list=10%, signal=34%	PROS1/LRP1/LAMP2/C1S/CASP9/HTRA1/CTSO/C3/C1R/APOC3/FGA/CFB/A2M/FURIN/APOC1/F12/SERPING1/CFH/FN1/CLU/TMPRSS6/APOC2/DPP4/C2/CPB2/CFI/APOA1/MST1/HRG/ANG/F2/MASP2/SERPINC1/C8G/F9/HPN/F10/PLG/CPN1/PROZ/ITIH1/PROC/KLKB1/HMGCS2/C8B/C9/F11/C8A/ACOX2/RGN/MBL2/F13B
HALLMARK_INTERFERON_ALPHA_RESPONSE	HALLMARK_INTERFERON_ALPHA_RESPONSE	82	-0.591011	-1.80376	7.10928288797818e-05	0.000250129455224382	0.000131647081697043	1853	tags=44%, list=15%, signal=38%	EIF2AK2/RTP4/SAMD9/OGFR/SLC25A28/TRIM26/TRIM5/CNP/PSME2/GMPR/IRF7/C1S/IFIT2/IFIH1/BST2/DHX58/IFI44/IFI35/TMEM140/LGALS3BP/UBE2L6/IFIT3/CXCL10/HERC6/LAP3/DDX60/TDRD7/ISG15/RSAD2/IFI27/USP18/MX1/LY6E/OAS1/IFI44L/OASL
HALLMARK_KRAS_SIGNALING_UP	HALLMARK_KRAS_SIGNALING_UP	193	0.373323588482143	1.58882581101621	7.50388365673147e-05	0.000250129455224382	0.000131647081697043	1718	tags=33%, list=14%, signal=29%	F13A1/MMP9/GFPT2/PECAM1/CD37/SPP1/IL7R/LY96/ALDH1A3/SPARCL1/IL1B/ITGBL1/FCER1G/ADAMDEC1/GPNMB/BIRC3/CXCR4/ITGB2/APOD/IL2RG/SPON1/C3AR1/PLAT/LCP1/PLVAP/LAPTM5/PTBP2/EPB41L3/MMD/IL10RA/TRIB2/CLEC4A/PLAU/INHBA/TRAF1/HDAC9/GYPC/CTSS/LIF/LAT2/PRDM1/DOCK2/TNFAIP3/EMP1/TSPAN7/SNAP25/ADAM17/PPP1R15A/GNG11/CCND2/VWA5A/IL1RL2/FLT4/HBEGF/PRKG2/PLAUR/NRP1/TLR8/IKZF1/IL33/ENG/RGS16/MAP4K1
HALLMARK_ESTROGEN_RESPONSE_LATE	HALLMARK_ESTROGEN_RESPONSE_LATE	195	-0.451645	-1.51428	0.00145943602492585	0.00456073757789328	0.0024003881988912	1434	tags=27%, list=12%, signal=24%	DNAJC1/LSR/KLF4/SNX10/CHST8/SCARB1/EMP2/DYNLT3/SLC2A8/PAPSS2/AMFR/FKBP5/SERPINA3/CELSR2/CDH1/SIAH2/IMPA2/SLC9A3R1/ANXA9/BLVRB/SLC16A1/TOB1/PPIF/MOCS2/PERP/ABHD2/IDH2/UGDH/GALE/HSPA4L/MEST/CHPT1/IL17RB/CCND1/ALDH3A2/CXCL14/DHCR7/TPD52L1/SERPINA5/TST/SGK1/ETFB/PDZK1/TSPAN13/ASS1/DNAJC12/CYP4F11/CA2/HMGCS2/SORD/ACOX2/DCXR/SLC27A2
HALLMARK_UV_RESPONSE_DN	HALLMARK_UV_RESPONSE_DN	138	0.369372135434629	1.51905386200683	0.0017662083957331	0.00519473057568558	0.00273406872404504	1600	tags=30%, list=13%, signal=27%	KIT/COL1A2/PMP22/CAV1/CELF2/COL3A1/TGFBR3/SRI/GJA1/EFEMP1/FBLN5/COL5A2/PRKAR2B/DAB2/SERPINE1/AKT3/ABCC1/HAS2/F3/ZMIZ1/FHL2/NFKB1/ADORA2B/IGFBP5/ANXA2/COL1A1/GRK5/MAP1B/LPAR1/PDGFRB/ADD3/LAMC1/INPP4B/SMAD7/LTBP1/SCHIP1/SMAD3/FZD2/RASA2/NRP1/NOTCH2/TGFBR2
HALLMARK_UV_RESPONSE_UP	HALLMARK_UV_RESPONSE_UP	154	-0.463901	-1.52388	0.00219206750277447	0.00608907639659576	0.00320477705083987	1920	tags=30%, list=16%, signal=26%	MAPK8IP2/DNAJB1/PPAT/BSG/RHOB/DLG4/CYB5R1/FOS/EIF2S3/ONECUT1/CNP/CEBPG/GPX3/CDC34/RPN1/CREG1/SPR/EIF5/SLC25A4/SIGMAR1/GRPEL1/ATF3/PSMC3/TMBIM6/FURIN/PPIF/DNAJA1/IGFBP2/CXCL2/MAOA/FOSB/ACAA1/ABCB1/SULT1A1/NAT1/DGAT1/EPHX1/TST/GCH1/C4BPB/GGH/CA2/APOM/SLC6A12/CDO1/ALAS1
HALLMARK_ANGIOGENESIS	HALLMARK_ANGIOGENESIS	36	0.553391040207034	1.7784332030363	0.00300391488846069	0.00762629893017372	0.00401384154219669	1928	tags=58%, list=16%, signal=49%	SPP1/LPL/POSTN/S100A4/VCAN/SLCO2A1/COL3A1/COL5A2/TIMP1/JAG1/FSTL1/ITGAV/TNFRSF21/THBD/CCND2/LUM/JAG2/NRP1/PDGFA/OLR1/FGFR1
HALLMARK_G2M_CHECKPOINT	HALLMARK_G2M_CHECKPOINT	189	0.323793321381282	1.37545606310647	0.00305051957206949	0.00762629893017372	0.00401384154219669	3102	tags=35%, list=25%, signal=26%	MARCKS/SQLE/SLC12A2/PTTG1/E2F3/ABL1/RPS6KA5/SFPQ/HIF1A/KPNB1/MCM3/CDK4/PRPF4B/SLC38A1/HMGA1/MEIS1/CDC7/MTF2/PRMT5/MEIS2/LBR/SMAD3/TACC3/BARD1/RPA2/SNRPD1/MCM6/DDX39A/DKC1/STMN1/DBF4/WRN/NOTCH2/CBX1/ILF3/ATRX/HNRNPD/SRSF2/CDC25B/CHMP1A/SLC7A5/CASP8AP2/UCK2/TGFB1/STAG1/NUMA1/SLC7A1/UBE2C/BUB3/CDKN1B/TROAP/SMC4/E2F4/AMD1/PURA/NASP/HOXC10/CDKN2C/CENPE/RBL1/PAFAH1B1/KIF4A/KPNA2/BCL3/SAP30/YTHDC1
HALLMARK_MITOTIC_SPINDLE	HALLMARK_MITOTIC_SPINDLE	180	0.33764381211644	1.42304163853864	0.00338353015126991	0.00805602416969027	0.00424001272088962	2133	tags=24%, list=17%, signal=20%	ARHGEF3/PKD2/EPB41L2/MARCKS/FLNA/MAPRE1/WASF2/NCK2/ABL1/PALLD/SMC3/VCL/SYNPO/KNTC1/KLC1/DOCK2/ACTN4/ARHGEF2/CLIP2/ABI1/CKAP5/RHOF/MYH10/TSC1/MAP1S/CEP192/TUBA4A/RASA2/ARHGEF7/SAC3D1/NOTCH2/RABGAP1/PCNT/MYH9/ARAP3/CCDC88A/MID1/RASA1/DYNC1H1/RAB3GAP1/MID1IP1/ARHGAP10/NUMA1
HALLMARK_HEME_METABOLISM	HALLMARK_HEME_METABOLISM	192	-0.423018	-1.41445	0.00713715092690504	0.0162207975611478	0.00853726187428832	2291	tags=29%, list=19%, signal=24%	TFDP2/UROD/GDE1/MGST3/BPGM/ADIPOR1/DAAM1/EIF2AK1/SIDT2/PRDX2/ABCB6/CTSB/RANBP10/BSG/RNF123/DCUN1D1/MOSPD1/ABCG2/EPB42/GLRX5/LAMP2/FBXO7/NCOA4/ATG4A/ISCA1/ELL2/C3/HTATIP2/UROS/CCDC28A/KAT2B/BLVRB/LPIN2/CPOX/MINPP1/DCAF11/FECH/GCLM/ALDH1L1/SLC30A1/SLC30A10/GCLC/HEBP1/ALAD/CAT/NNT/HAGH/FTCD/HBB/SELENBP1/PC/MOCOS/ALDH6A1/CA2/RCL1
HALLMARK_WNT_BETA_CATENIN_SIGNALING	HALLMARK_WNT_BETA_CATENIN_SIGNALING	39	0.482988656993431	1.57087365667893	0.0115011614940423	0.0250025249870486	0.013159223677394	3471	tags=51%, list=28%, signal=37%	RBPJ/JAG1/CSNK1E/LEF1/MAML1/ADAM17/CCND2/JAG2/NOTCH4/HDAC2/HEY1/TCF7/TP53/DVL2/HDAC5/PTCH1/FZD8/NOTCH1/HEY2/FZD1
HALLMARK_MTORC1_SIGNALING	HALLMARK_MTORC1_SIGNALING	194	-0.41484	-1.39009	0.0133289502395306	0.0277686463323554	0.0146150770170292	1985	tags=29%, list=16%, signal=25%	HSPA5/PSMD14/RAB1A/PSMB5/HSPA4/TMEM97/PSMG1/GLRX/USO1/UCHL5/GAPDH/FKBP2/PRDX1/PPA1/P4HA1/FDXR/RPN1/EBP/IMMT/PHGDH/ACSL3/COPS5/LDHA/GPI/TRIB3/PSMD12/AURKA/EDEM1/SC5D/HSPE1/SLC9A3R1/HSPD1/DHFR/GSR/SHMT2/GBE1/SLC37A4/HSPA9/PLOD2/NFIL3/ELOVL6/PSAT1/DHCR7/SCD/DHCR24/GCLC/IDH1/ADIPOR2/AK4/INSIG1/TM7SF2/PGM1/SORD/GOT1/SRD5A1/QDPR/CTH
HALLMARK_IL6_JAK_STAT3_SIGNALING	HALLMARK_IL6_JAK_STAT3_SIGNALING	87	0.359584457558869	1.36343815151463	0.0237952934184894	0.0475905868369788	0.0250476772826204	1112	tags=23%, list=9%, signal=21%	CSF2RB/CXCL13/IL6/IL1B/CD44/CCR1/CD38/IL2RG/CXCL1/CXCL3/CD9/IFNGR2/ITGA4/IL18R1/PIM1/TNFRSF21/IL1R2/IL7/PTPN2/OSMR
